# Genetics of the human microglia regulome refines Alzheimer’s disease risk loci

**DOI:** 10.1101/2021.10.17.21264910

**Authors:** Roman Kosoy, John F. Fullard, Biao Zeng, Jaroslav Bendl, Pengfei Dong, Samir Rahman, Steven P. Kleopoulos, Zhiping Shao, Jack Humphrey, Katia de Paiva Lopes, Alexander W. Charney, Brian. H. Kopell, Towfique Raj, David Bennett, Christopher P. Kellner, Vahram Haroutunian, Gabriel E. Hoffman, Panos Roussos

**Affiliations:** Pamela Sklar Division of Psychiatric Genomics, Icahn School of Medicine at Mount Sinai, NY, USA; Department of Genetics and Genomics Sciences, Icahn School of Medicine at Mount Sinai, NY, USA; Icahn Institute for Data Science and Genomic Technology, Icahn School of Medicine at Mount Sinai, NY, USA; Friedman Brain Institute, Icahn School of Medicine at Mount Sinai, NY, USA; Department of Psychiatry, Icahn School of Medicine at Mount Sinai, NY, USA; Department of Neurosurgery, Icahn School of Medicine at Mount Sinai, NY, USA; Department of Neuroscience, Icahn School of Medicine at Mount Sinai, NY, USA; Department of Neurology, Icahn School of Medicine at Mount Sinai, NY, USA; Rush Alzheimer’s Disease Center, Rush University Medical Center, Chicago, Illinois, USA; Department of Neurological Sciences, Rush University Medical Center, Chicago, Illinois, USA; Mental Illness Research Education, and Clinical Center (VISN 2 South), James J. Peters VA Medical Center, Bronx, NY, USA

## Abstract

Microglia are brain resident myeloid cells that play a critical role in neuroimmunity and the etiology of Alzheimer’s Disease (AD). Yet our understanding of how the genetic regulatory landscape controls microglial function and contributes to disease is limited. Here, we performed transcriptome and chromatin accessibility profiling in primary human microglia from 150 donors to identify genetically-driven variation and cell-specific enhancer-promoter interactions. Integrative fine-mapping analysis identified putative regulatory mechanisms for 21 AD risk loci, of which 18 were refined to a single gene, including 3 novel genes (*KCNN4, FIBP* and *LRRC25*). Transcription factor regulatory networks captured AD risk variation and identified *SPI1* as a key regulator of microglia expression and AD risk. This comprehensive resource capturing variation in the human microglia regulome provides novel insights into the etiology of neurodegenerative disease.

**One-Sentence Summary:** Characterizing the genetic regulation of chromatin accessibility and gene expression in human microglia refines molecular mechanisms of Alzheimer’s disease risk loci.

---

Microglia are resident macrophage-like cells constituting ∼5–10% of all brain cells. Microglia display a diverse range of functions, mediated through interactions with neighboring glial and neuronal cells ^1^. There is an increasing focus on understanding the molecular and genetic mechanisms involved in microglia function as they are central to multiple neurodegenerative disorders, including Alzheimer’s disease (AD), Parkinson’s disease (PD), multiple sclerosis (MS), and amyotrophic lateral sclerosis (ALS) ^2,3^. However, studying the regulatory and transcriptional mechanisms of human primary microglia is challenging as fresh brain material is not readily available.

Previous efforts have established the importance of microglia regulatory elements in the etiology of AD due to the enrichment of AD risk variants within regions of microglia specific accessible chromatin ^4–6^. Expression quantitative trait loci (eQTL) datasets from primary microglia ^7,8^ can help to map functional AD risk variants and nominate target genes. Genetic analysis of variation in chromatin accessibility will significantly enhance these efforts by identifying AD risk variants that directly affect transcriptional cis-regulatory activity, revealing the microglia-specific regulatory mechanisms disrupted in disease.

In the current study, we performed population-based analysis of the human microglia regulome and transcriptome to understand the role of transcription factor (TF) regulatory networks and the genetic regulatory landscape implicated in neurodegenerative diseases. We generated multi-omics data in microglia isolated from fresh human brain tissue of 150 unique donors and used this to develop an atlas of chromatin accessibility and to examine microglia-specific enhancer-promoter interactions. We then examined the population-level variation of gene expression and chromatin accessibility, and jointly utilized these resources to investigate the genetically driven regulation of transcription in microglia. This approach enabled us to fine-map AD loci, identify novel putative AD risk genes and provide mechanisms for how disease-associated risk variants contribute to the dysregulation of expression of microglia genes relevant to AD.
