## Supplementary Table 2 for "Genetics of the human microglia regulome refines Alzheimer’s disease risk loci"

### Sheet: Sheet1
	Cell population label	Description	Isolation protocol	Sample Numbers	Reference	Reference PMID	Reference DOI	Reference title
	FANS Glutamatergic Neurons (Hauberg)	glutamatergic (NeuN+/Sox6-) neurons	FANS	12	Nat Commun. 2020 Nov 4;11(1):5581	33149216	10.1038/s41467-020-19319-2	Common schizophrenia risk variants are enriched in open chromatin regions of human glutamatergic neurons
	FANS GABAergic Neurons (Hauberg)	GABAergic (NeuN+/Sox6+) neurons	FANS	11	Nat Commun. 2020 Nov 4;11(1):5581	33149216	10.1038/s41467-020-19319-2	Common schizophrenia risk variants are enriched in open chromatin regions of human glutamatergic neurons
	FANS Oligodendrocytes (Hauberg)	oligodendrocytes (NeuN-/Sox10+)	FANS	12	Nat Commun. 2020 Nov 4;11(1):5581	33149216	10.1038/s41467-020-19319-2	Common schizophrenia risk variants are enriched in open chromatin regions of human glutamatergic neurons
	FANS Microglia + Astrocytes (Hauberg)	combined microglia/astrocytes (MGAS) (NeuN-/Sox10-)	FANS	12	Nat Commun. 2020 Nov 4;11(1):5581	33149216	10.1038/s41467-020-19319-2	Common schizophrenia risk variants are enriched in open chromatin regions of human glutamatergic neurons
	FANS Microglia (Nott)	microglia (PU.1+)	FANS	6	Science. 2019 Nov 29;366(6469):1134-1139	31727856	10.1126/science.aay0793	Brain cell type–specific enhancer–promoter interactome maps and disease risk association
	FANS Oligodendrocytes (Nott)	oligodendrocytes (OLIG2+)	FANS	5	Science. 2019 Nov 29;366(6469):1134-1139	31727856	10.1126/science.aay0793	Brain cell type–specific enhancer–promoter interactome maps and disease risk association
	FANS Astrocytes (Nott)	astrocytes (NeuN- LHX2+)	FANS	6	Science. 2019 Nov 29;366(6469):1134-1139	31727856	10.1126/science.aay0793	Brain cell type–specific enhancer–promoter interactome maps and disease risk association
	Ex-Vivo FACS Microglia (Gosselin)	Freshly sorted microglia	FACS	12	Science. 2017 Jun 23;356(6344):eaal3222	28546318	10.1126/science.aal3222	An environment-dependent transcriptional network specifies human microglia identity
	7-day culture Microglia (Gosselin)	7-day cultured sorted microglia	cultured	3	Science. 2017 Jun 23;356(6344):eaal3222	28546318	10.1126/science.aal3222	An environment-dependent transcriptional network specifies human microglia identity
	IPSC-derived Microglia (Novikova)	iPSC derived microglia (CD11b+ CD45Low CD64+ CX3CR1High)	cultured	8	Nat Commun. 2021 Mar 12;12(1):1610	33712570	10.1038/s41467-021-21823-y	Integration of Alzheimer's disease genetics and myeloid genomics identifies disease risk regulatory elements and genes
	Fresh FACS Microglia (biopsies)	Freshly isolated microglia described here obtained from biopsy samples (CD45+CD11b+)	FACS	5
	Fresh FACS Microglia (autopsies)	Freshly isolated microglia described here obtained from autopsy samples (VA biobank)	FACS	102
