## Supplementary Table 3 for "Genetics of the human microglia regulome refines Alzheimer’s disease risk loci"

### Sheet: Sheet3
gwasTrait	gwasPubmed	SNPs_utilized	gwasArticle	gwasAncestry	gwasAcronym
Education Years	28197077	1072799	Genome-wide association study identifies 74 loci associated with educational attainment	eur	edu
Neuroticism	27089181	1023675	Genetic variants associated with subjective well-being, depressive symptoms and neuroticism identified through genome-wide analyses	eur	neu
Height	25282103	964422	Defining the role of common variation in the genomic and biological architecture of adult human height	eur	height
Drinks per week	30643258	1076947	Genome-wide association analyses of risk tolerance and risky behaviors in over 1 million individuals identify hundreds of loci and shared genetic influences	eur	drinking
BMI	25673413	966167	Genetic studies of body mass index yield new insights for obesity biology	eur	bmi
Type 2 Diabetes	30297969	1069999	Fine-mapping type 2 diabetes loci to single-variant resolution using high-density imputation and islet-specific epigenome maps	eur	dm2
Ulcerative Colitis	26192919	993788	Association analyses identify 38 susceptibility loci for inflammatory bowel disease and highlight shared genetic risk across populations	eur	uc
Crohn's Disease	26192919	970475	Association analyses identify 38 susceptibility loci for inflammatory bowel disease and highlight shared genetic risk across populations	eur	cd
Systemic Lupus Erythematosus	26502338	1050523	Genetic association analyses implicate aberrant regulation of innate and adaptive immunity genes in the pathogenesis of systemic lupus erythematosus	eur	sle
Rheumatoid Arthritis	24390342	1070008	Genetics of rheumatoid arthritis contributes to biology and drug discovery	eur	ra
Depressive Symptoms	27089181	1023684	Genetic variants associated with subjective well-being, depressive symptoms and neuroticism identified through genome-wide analyses	eur	ds
Depression	-	1006297	-	?	mdd
Schizophrenia	-	1004275	Mapping genomic loci prioritises genes and implicates synaptic biology in schizophrenia	?	sz3
Bipolar Disorder	31043756	998454	Genome-wide association study identifies 30 loci associated with bipolar disorder	?	bip
Autism	30804558	953585	Identification of common genetic risk variants for autism spectrum disorder	eur	asd
Multiple Sclerosis	31604244	1075725	The Multiple Sclerosis Genomic Map: Role of peripheral immune cells and resident microglia in susceptibility	eur	ms
Parkinson Disease	31701892	530007	Identification of novel risk loci, causal insights, and heritable risk for Parkinson's disease: a meta-analysis of genome-wide association studies	eur	pd_without_23andMe
Amyotrophic lateral sclerosis	29566793	1069204	Genome-wide Analyses Identify KIF5A as a Novel ALS Gene.	eur	als
Alzheimer's Disease	30617256	1034919	Genome-wide meta-analysis identifies new loci and functional pathways influencing Alzheimer’s disease risk	eur	alz2
