## Supplementary Table 4 for "Genetics of the human microglia regulome refines Alzheimer’s disease risk loci"

### Sheet: Sheet1
TF_motif	Observed	Random	P-value	FDR
SPI1	400	72	1.18951e-57	5.65016e-55
Spi1	293	46	5.65001e-46	1.34188e-43
SPIC	191	43	9.54474e-24	1.51125e-21
ETV6	150	28	1.44224e-21	1.71266e-19
STAT1::STAT2	162	42	5.11839e-18	4.86247e-16
ELF1	192	60	1.6025e-17	1.26865e-15
EHF	176	52	3.73307e-17	2.53315e-15
IRF1	180	57	3.00058e-16	1.7816e-14
IRF2	135	33	5.50508e-16	2.90546e-14
Erg	169	59	1.20267e-13	5.71268e-12
FLI1	164	57	2.38666e-13	1.03061e-11
Ets1	159	58	3.37436e-12	1.33568e-10
ELF5	122	37	6.73846e-12	2.46213e-10
STAT1	171	68	1.46608e-11	4.97419e-10
FEV	133	46	4.249e-11	1.34552e-09
IRF9	101	33	2.83926e-09	8.42906e-08
CEBPB	93	30	9.58292e-09	2.67758e-07
PRDM1	126	53	4.12e-08	1.08722e-06
CEBPG	51	10	9.14301e-08	2.28575e-06
IRF8	95	35	1.23791e-07	2.94005e-06
ELF3	76	24	1.6648e-07	3.76562e-06
IRF7	95	38	7.45477e-07	1.60955e-05
CEBPE	39	7	1.77554e-06	3.66688e-05
ELK1	53	15	3.93741e-06	7.7928e-05
EWSR1-FLI1	221	136	6.32582e-06	0.000120191
CEBPA	63	22	9.31454e-06	0.000170169
ELK3	51	15	9.70202e-06	0.000170684
GABPA	53	17	1.84481e-05	0.00031296
CEBPD	38	9	2.42749e-05	0.000390772
ELK4	54	18	2.46803e-05	0.000390772
ETV1	43	12	3.20959e-05	0.000491792
ETV4	41	11	3.49147e-05	0.000518265
ETV5	39	10	3.74856e-05	0.000539565
ERF	37	9	3.96045e-05	0.000553298
ELF4	65	26	5.06615e-05	0.000687549
Gabpa	55	20	6.25321e-05	0.000825076
ERG	34	9	0.000166951	0.00214329
NRL	52	21	0.000360406	0.00450507
Nfe2l2	47	18	0.000411272	0.00500908
ETV3	37	12	0.000460841	0.00547248
Bach1::Mafk	49	20	0.000619745	0.00717997
RUNX3	29	8	0.000742893	0.00840177
ETS1	32	10	0.000926875	0.0102387
CTCF	76	41	0.00149758	0.0161671
NFATC2	23	6	0.00229567	0.0242321
JUN::FOS	31	11	0.00285202	0.0294502
MAFK	46	21	0.00300581	0.0303779
BATF::JUN	40	17	0.00314921	0.030528
Mafb	40	17	0.00314921	0.030528
NFE2L2	38	16	0.00378088	0.0359184
MAF::NFE2	48	23	0.00398582	0.0364481
SP4	75	43	0.0039901	0.0364481
