## Supplementary Table 5 for "Genetics of the human microglia regulome refines Alzheimer’s disease risk loci"

### Sheet: COMB_loci_snps_AD
				Jansen et.al. High-confidence GWAS causal SNPs:
				all SNPs	Top10 per locus	Top5 per locus	PP>0.01	PP>0.05
		Peak sets	Peak counts	30 (859)	30 (216)	30 (126)	30 (316)	29 (117)												)
	All OCR peaks:																			)
		ALL	210832	17 (35)	11 (16)	10 (13)	13 (22)	9 (11)												)
		peaks 0 to 500bp before TSS	22458	9 (16)	4 (6)	4 (6)	5 (6)	3 (3)
																				)
	ABC peaks:
		ALL	12453	8 (31)	7 (28)	5 (20)	8 (31)	6 (21)												)
		peaks < 3kb of TSS	2328	2 (2)	2 (2)	1 (1)	2 (2)	1 (1)
		peaks < 20kb of TSS	11589	5 (11)	4 (10)	3 (6)	5 (11)	3 (6)												)
		peaks > 20kb of TSS	6428	8 (20)	7 (18)	5 (14)	8 (20)	6 (15)
																				)
	NON-ABC peaks:
		ALL	198289	13 (25)	5 (7)	5 (7)	8 (12)	4 (4)
		peaks < 3kb of TSS	34076	10 (17)	4 (5)	4 (6)	5 (6)	3 (3)												)
		peaks < 20kb of TSS	54551	2 (6)	0 (0)	0 (0)	1 (4)	0 (0)												)
		peaks > 20kb of TSS	97513	0 (0)	0 (0)	0 (0)	0 (0)	0 (0)
																				)
																				)
																				)
																				)
																				)
																				)
																				)
																				)
																				)
																				)
																				)
																				)
																				)
																				)
																				)
