## Supplementary Table 7 for "Genetics of the human microglia regulome refines Alzheimer’s disease risk loci"

### Sheet: inputDfPrint
	Number of footprints detected				Relative TF usage (footprints for the given cell type / footprints in other cell types)
Transcription factor	GABAergic neurons	Glutamatergic neurons	Oligodendrocytes	Microglia	GABAergic neurons	Glutamatergic neurons	Oligodendrocytes	Microglia
AHR,AHRR	1426	1272	1794	1889	0.86337	0.746917	1.17332	1.26158
AIRE	3024	3050	2195	2161	1.22495	1.23984	0.799636	0.784013
ALX1/3,OTP,PHOX2A/B,PRRX1/2,RAX	3233	2791	1571	1189	1.74725	1.39713	0.653404	0.469651
ALX4,VSX1	2307	2039	1532	1131	1.47193	1.23078	0.839146	0.577237
ANHX	2909	2945	2186	2338	1.16843	1.18862	0.800537	0.872388
ARID2	2901	3451	2891	2830	0.948866	1.20077	0.944565	0.918533
ARID3A/B/C	6866	5597	3038	2297	1.88419	1.3762	0.61748	0.444552
ARID5A/B	1482	1352	962	1020	1.33353	1.1709	0.748832	0.806112
AR,NR3C1/2,PGR	4748	5414	5775	5824	0.837242	0.993577	1.08376	1.09632
ARNTL/L2	2012	1548	3112	3043	0.783591	0.56863	1.4139	1.36826
ARNT/T2	2012	1548	3112	3043	0.783591	0.56863	1.4139	1.36826
ARX	1569	1414	1268	908	1.31114	1.13271	0.977641	0.64079
ASCL1/2	10819	8186	10838	9274	1.14697	0.793961	1.14976	0.932279
ATF1,CREB1,CREM	2682	2300	3331	3492	0.881947	0.725934	1.17925	1.26019
ATF2,CREB5	2262	1949	2236	2231	1.05767	0.868926	1.04129	1.03816
ATF3	3090	2640	4182	4525	0.816956	0.671357	1.2234	1.36955
ATF4/5	3201	3096	2328	2907	1.15268	1.101	0.758801	1.01113
ATF6	3798	3398	5671	6001	0.756072	0.658953	1.28916	1.39916
ATF6B	1310	1166	1569	1629	0.90055	0.775954	1.14665	1.20816
ATF7	2509	2218	2323	2244	1.10936	0.940362	0.999713	0.954894
ATOH1/7	4672	5270	4848	4810	0.938907	1.10328	0.9859	0.975659
ATOH8	7464	8190	8045	7842	0.930016	1.0522	1.0272	0.9927
BACH1/2	7565	7963	5159	6591	1.15127	1.23681	0.699715	0.955818
BARHL1/2	2235	1847	1671	1325	1.38447	1.05926	0.927131	0.690944
BARX1	1706	1369	1682	1399	1.15011	0.857949	1.12785	0.882279
BARX2	2042	1627	1682	1349	1.31516	0.962153	1.00558	0.756307
BATF	8295	10078	3646	5393	1.30172	1.7442	0.460237	0.734775
BATF3	2170	1875	2123	2103	1.06704	0.879456	1.03595	1.02286
BBX	769	663	583	422	1.38309	1.1212	0.943366	0.628288
BCL11A/B	11602	13687	11200	25297	0.693568	0.853677	0.664215	2.07983
BCL6	5457	6321	3798	3939	1.16453	1.43724	0.724948	0.758667
BCL6B	6610	7579	5322	5553	1.07456	1.30037	0.808733	0.853826
BHLHA15	2306	3915	885	914	1.21071	2.86114	0.372109	0.385871
BHLHE22/23,OLIG1/2/3	2623	3991	954	1014	1.32052	2.60793	0.375197	0.401956
BHLHE40/41	1751	1282	2500	2418	0.847258	0.576698	1.37589	1.31104
BPTF	5047	5198	4675	4652	1.04241	1.08488	0.941465	0.935389
BRCA1	2504	2114	3991	4140	0.733236	0.596333	1.36709	1.44268
BSX	2509	2179	1917	1563	1.33009	1.0915	0.920013	0.709917
CBFB	4942	5931	5993	7804	0.751521	0.949517	0.962628	1.38812
CDC5L	2844	2932	1528	1345	1.46977	1.53857	0.64373	0.552437
CDX1/2/4	4063	3818	2284	2115	1.48339	1.35358	0.685474	0.624201
CEBPA/B/D/E	2726	2829	2076	3928	0.925846	0.972165	0.656754	1.54423
CEBPG	1346	1358	1059	2118	0.890408	0.90073	0.658855	1.68855
CEBPZ	5631	5006	6435	6411	0.946281	0.812794	1.13239	1.12658
CENPB	1590	1374	2439	2501	0.755464	0.63124	1.33888	1.38867
CIC	6797	5909	5472	6420	1.1455	0.948526	0.858308	1.05952
CLOCK	1445	1280	1709	1810	0.903313	0.77357	1.13054	1.22463
CPEB1	6425	5941	3202	2835	1.6092	1.43019	0.631932	0.546313
CREB3/3L1/3L2	2536	2349	3506	3763	0.791017	0.718715	1.21623	1.34537
CREB3L3/4	2222	1994	2874	3020	0.845081	0.737063	1.19154	1.27786
CREBZF	495	555	445	436	1.03412	1.21003	0.898385	0.874916
CRX,OTX1/2	1493	1440	915	881	1.38412	1.31347	0.719717	0.68685
CTCF	18468	17676	27894	26690	0.766731	0.725894	1.33179	1.25035
CTCFL	24117	20751	41453	41591	0.697057	0.58093	1.43836	1.44545
CUX1/2	1262	879	614	434	1.96471	1.14156	0.71534	0.472595
CXXC1	720	658	1120	1147	0.738462	0.660864	1.33069	1.3775
DBP,HLF,TEF	2118	2170	1108	1339	1.37622	1.42607	0.590723	0.74444
DBX2	3032	2375	1667	1074	1.77795	1.23419	0.77164	0.455471
DDIT3	3103	3165	3042	3617	0.947577	0.972649	0.923217	1.16552
DLX1/2/3/4/5/6	2375	1994	1463	1222	1.52276	1.18221	0.785012	0.628601
DMBX1,ISX	2480	2189	1191	933	1.72502	1.42637	0.637808	0.477645
DMRT1	3170	3282	1737	1496	1.45971	1.53772	0.655637	0.548052
DMRT2	5188	4616	1876	1543	1.93703	1.60892	0.49599	0.396318
DMRT3	3168	3075	1597	1335	1.58215	1.5123	0.632225	0.510842
DMRTA2	3548	3673	2166	1977	1.36182	1.43271	0.706458	0.631831
DMRTC2	3530	3416	1707	1537	1.59009	1.51284	0.603678	0.532879
DNMT1	24190	18396	44245	45786	0.669298	0.483169	1.502	1.5819
DPRX	1456	1486	1414	1319	1.03532	1.06422	0.995541	0.908402
DRGX	2937	2569	1372	1154	1.72934	1.41076	0.618018	0.503344
DUX4	4112	3662	2090	2022	1.58683	1.33585	0.640057	0.614964
DUXA	3265	2664	1723	1718	1.60442	1.19177	0.675951	0.673549
E2F1	996	917	1404	1444	0.793625	0.715661	1.25469	1.306
E2F2	1904	1592	3291	3430	0.687117	0.553739	1.4255	1.51613
E2F3	2755	2241	4447	4484	0.739796	0.575304	1.40728	1.42455
E2F4/5	13052	10567	23045	23667	0.683601	0.530436	1.46206	1.52154
E2F6	13528	13739	21392	22234	0.70747	0.721157	1.29646	1.3708
E2F7	2626	2914	2802	2645	0.942232	1.08287	1.027	0.951211
E2F8	3379	3566	3873	3905	0.8936	0.95886	1.07088	1.08292
E4F1	1501	1297	1739	1818	0.927689	0.769276	1.1302	1.20212
EBF1	8055	8044	14234	14924	0.649562	0.648483	1.37646	1.47602
EGR1/2/3/4	10369	11216	17474	18656	0.657014	0.723628	1.3027	1.43291
EHF,ELF3/5	4855	4847	6015	12178	0.632161	0.630901	0.824726	2.32449
ELF1/2/4	7744	7130	11672	17648	0.637366	0.57711	1.07669	1.99442
ELK1/3/4,ERG,ETS1/2,ETV1/2/4/5,FEV,FLI1,GABPA	3743	3272	5514	6725	0.723938	0.614191	1.20393	1.61026
EMX1/2	1613	1250	1325	1005	1.35168	0.951052	1.02766	0.719914
EN1/2	2336	1915	1652	1124	1.49392	1.12383	0.922047	0.571235
ENO1	4327	4413	6200	6429	0.761706	0.780786	1.22618	1.29096
EOMES,TBR1,TBX21	3069	4318	2448	2831	0.959362	1.55175	0.718732	0.863549
EP300	5949	6756	8573	10164	0.700075	0.821032	1.12462	1.43303
EPAS1,HIF1A	7783	8696	11186	11571	0.742346	0.854224	1.19636	1.25476
ERF,ETV3	3952	3531	5402	7452	0.723589	0.630311	1.0851	1.73504
ESR1/2	5267	4644	9837	10222	0.639639	0.550107	1.4658	1.55287
ESRRA/B/G	3021	2296	4043	4603	0.828276	0.590383	1.22268	1.47532
ESX1	1749	1486	1433	1184	1.27882	1.02107	0.972845	0.760925
ETV6/7	5202	4966	7170	14266	0.591092	0.559276	0.880331	2.46845
EVX1/2	1414	1034	1125	929	1.3737	0.894464	0.999408	0.780017
FERD3L,PTF1A	5638	4996	6350	5938	0.978593	0.836104	1.14953	1.04887
FEZF1/2	5215	5432	4407	3986	1.13165	1.19753	0.903506	0.79434
FIGLA	4884	4274	4958	5151	1.0187	0.855199	1.03949	1.09472
FOS-family	7362	9012	3727	5214	1.23021	1.65835	0.517927	0.77817
FOXA/B/C/D/E/F/I/J/K/L/Q/S-families,AP5Z1	7404	5673	4416	3482	1.63673	1.11221	0.800048	0.597153
FOXH1	4424	4289	3253	2751	1.28942	1.23389	0.851274	0.689704
FOXM1	7722	7259	6397	5160	1.23119	1.12957	0.952833	0.724109
FOXN2	3970	2847	3384	2736	1.3282	0.846482	1.0627	0.804627
FOXN3	3193	2282	2665	2074	1.36434	0.863086	1.05908	0.764373
FOXO1/3/4/6	3193	2282	2665	2074	1.36434	0.863086	1.05908	0.764373
FOXP1	3969	2847	3384	2736	1.32787	0.846566	1.06281	0.804706
FOXP2/3/4	11439	10725	9259	8962	1.18555	1.08479	0.892405	0.855615
FUBP1	6487	6473	5401	4999	1.15338	1.14994	0.902222	0.816786
GATA1/2/3/4/5/6	2454	2574	2499	2842	0.930133	0.990635	0.952605	1.13272
GBX1/2	1916	1543	1501	1180	1.3608	1.00696	0.970683	0.71371
GCM1/M2	1844	1786	2665	2663	0.777622	0.747072	1.27046	1.2691
GFI1/1B	5595	5393	4095	3790	1.26412	1.20022	0.831303	0.753829
GLI1/2/3	6455	7530	11145	11631	0.638982	0.77281	1.30524	1.3885
GLIS1	2628	2513	4586	4797	0.662744	0.627675	1.38438	1.47949
GLIS2	2956	2651	5741	5473	0.639596	0.561256	1.55442	1.44686
GLIS3	8559	8169	16839	16920	0.612407	0.579115	1.50134	1.5122
GMEB1	1043	919	1265	1357	0.883649	0.752251	1.14342	1.26154
GMEB2	611	534	548	653	1.05648	0.884106	0.914349	1.15712
GRHL1	1191	1251	1109	1275	0.982944	1.04979	0.895077	1.07716
GSC/C2	1723	1785	1604	1576	1.04109	1.09219	0.946499	0.924883
GSX1/2,HOXA4	1798	1332	1415	1220	1.35972	0.901421	0.975862	0.805281
HAND1	5495	6884	5796	5642	0.899738	1.21963	0.964874	0.931279
HAND2	4735	4908	5257	5153	0.92734	0.972202	1.0659	1.03752
HBP1	3507	3151	2562	1929	1.37673	1.18192	0.895074	0.627657
HES1/4	4414	3446	7287	7406	0.730029	0.541058	1.43201	1.46683
HES2	3751	3007	6104	6095	0.740037	0.56558	1.42473	1.42163
HES5	2113	1747	3181	3261	0.774087	0.612624	1.34012	1.38943
HES7	3482	2816	5658	5660	0.739069	0.570811	1.41947	1.42021
HESX1	3057	2474	1897	1324	1.61036	1.18222	0.830197	0.534733
HEY1/2/L	2469	1909	3713	3781	0.787727	0.574827	1.36524	1.40193
HIC1/2	4328	4563	7269	6894	0.693368	0.740306	1.3815	1.27983
HINFP	6025	4801	10756	11246	0.674365	0.513897	1.46194	1.56325
HIVEP1/2/3	5063	4940	7756	8411	0.719619	0.698069	1.2636	1.42086
HLTF	6905	7548	7637	7525	0.912153	1.02615	1.04245	1.02196
HLX	2562	2104	1559	981	1.65504	1.23716	0.828227	0.472771
HMBOX1	1477	1619	1179	1243	1.09651	1.2457	0.815165	0.872281
HMG20B	6371	4979	2115	1489	2.22684	1.49744	0.494197	0.331749
HMGA1/2	2535	2029	1181	927	1.83829	1.31101	0.645238	0.484073
HMX1/2/3	2855	2724	1873	1716	1.35672	1.26816	0.770254	0.690821
HNF1/B	2344	1886	1343	1109	1.62102	1.17973	0.754636	0.596985
HNF4A/G	4568	4433	7414	7716	0.700506	0.675145	1.3305	1.41017
HOMEZ	1324	1237	801	688	1.45708	1.31923	0.739612	0.61392
HOXA11/C11/D11	5053	4516	2623	2269	1.61129	1.36229	0.664724	0.558317
HOXA13/B13/C13/D13	4393	4090	2601	2296	1.46645	1.32078	0.723908	0.621436
HOXA1/B1	1698	1361	1250	907	1.44798	1.05914	0.945537	0.631469
HOXA2/A7/B2/B3/B4/B6/B7/C4/C5/C6,PDX1	2179	1733	1779	1529	1.29677	0.947512	0.980886	0.806009
HOXA3/A5/A6/B5/D3/D4	2094	1715	1670	1276	1.34778	1.02083	0.985251	0.698668
HOXA9/B9/C10/C9/D10/D9	4257	3800	2332	2047	1.56144	1.32006	0.692399	0.591106
HOXB8/C8/D8	3259	2669	2066	1519	1.56332	1.16993	0.832281	0.570053
HOXC12/D12	3313	3035	1836	1714	1.50934	1.32668	0.683205	0.628299
HOXD1	2562	2104	1559	981	1.65504	1.23716	0.828227	0.472771
HSF1,HSF4	3060	3357	2751	3171	0.989331	1.12124	0.860763	1.03763
HSF2	3245	3638	2858	3239	1	1.16827	0.847066	0.997536
HSFY1/2	514	523	436	441	1.10143	1.12797	0.88498	0.898167
ID1/3/4	2300	1858	3324	3573	0.788121	0.606067	1.28987	1.43264
ID2	5390	4484	6232	6583	0.934736	0.738918	1.13605	1.22619
IKZF1/F4	4016	4284	4136	3852	0.981747	1.07064	1.02107	0.929238
INSM1	7729	6950	14586	15125	0.63247	0.556891	1.46819	1.55049
IRF1	10935	11819	7709	14304	0.969644	1.07615	0.624076	1.40866
IRF2	4985	5257	3985	6164	0.970726	1.04209	0.728697	1.29978
IRF3	6378	6914	5531	9306	0.879684	0.977704	0.734269	1.48319
IRF4	19915	22591	15206	27636	0.913071	1.07993	0.650366	1.43658
IRF5	2543	2602	2498	3555	0.881456	0.908097	0.861379	1.39539
IRF6	1029	927	1481	1870	0.721599	0.634932	1.16127	1.63224
IRF7	4761	4852	3568	4893	1.07286	1.10089	0.737902	1.11365
IRF8	4297	4522	3374	5862	0.936982	1.00244	0.689463	1.4423
IRF9	6409	6670	3886	6129	1.15235	1.21834	0.606935	1.08382
IRX1/2/3/4/5/6	9952	10264	5672	4921	1.43146	1.49876	0.67693	0.570264
ISL1/2	1692	1424	1339	1125	1.30556	1.02791	0.947182	0.757576
JDP2	2562	2206	2518	2431	1.07421	0.881108	1.04931	1.00096
JUN-family	7282	8958	3273	4723	1.28855	1.759	0.468397	0.726131
KLF11/13/14/16	13622	11937	23543	25448	0.670726	0.571942	1.38469	1.5548
KLF1/2/3/4/5/6/7/8/12	20274	18205	35217	38522	0.661511	0.58093	1.37207	1.56814
KLF15	24344	21456	44665	45356	0.655131	0.56283	1.46995	1.5041
KLF9/10	5183	4924	8570	9143	0.686884	0.645178	1.33558	1.4686
KMT2A	6949	5667	12124	12627	0.685351	0.536309	1.44087	1.53116
LBX1/2	1845	1504	1502	1101	1.3477	1.01439	1.01258	0.680891
LCOR	4889	5020	3062	3176	1.30281	1.35346	0.702025	0.734562
LEF1,TCF7/7L2	4902	4836	4356	4214	1.09697	1.0769	0.93664	0.896977
LHX1/3/4/5	2799	2345	1583	1072	1.6794	1.28988	0.763996	0.478073
LHX2/9	2164	1868	1654	1165	1.38511	1.12462	0.954782	0.614668
LHX6/8	3668	2351	2647	2648	1.43918	0.786902	0.916234	0.916686
LIN54	5217	4685	2573	2117	1.66944	1.41869	0.642233	0.509098
LMO2	1578	1516	1553	1837	0.964941	0.915459	0.944839	1.18593
LMX1A/B	3425	2676	1821	1276	1.77984	1.23091	0.740545	0.483211
LYL1,NHLH1/2,TAL1	9719	7747	14040	13743	0.82063	0.619727	1.34961	1.30861
MAFF/G/K	3416	2874	2230	2808	1.29525	1.01987	0.735326	0.988732
MAF,MAFA/B,NRL	5234	4630	3560	4367	1.25046	1.05539	0.750474	0.975939
MAX	3161	2739	4738	5061	0.756341	0.634028	1.29678	1.42724
MAZ	35487	33364	62036	65545	0.661474	0.613805	1.38477	1.50233
MBD2	10725	8225	20962	21341	0.636776	0.46532	1.5608	1.6041
MECOM,PRDM16	4049	4364	2250	2361	1.35343	1.51178	0.626508	0.66426
MECP2	6735	5337	13149	13646	0.628812	0.477513	1.53383	1.62317
MEF2A/B/C/D,MEF2BNB-MEF2B	7780	7532	2815	3435	1.69351	1.61055	0.450472	0.568489
MEIS1/3	3468	3363	3573	3756	0.973064	0.934426	1.01247	1.08304
MEIS2,PKNOX2	4604	4535	4952	5170	0.942348	0.923876	1.03823	1.1007
MEOX1/2	1269	931	771	573	1.67341	1.06889	0.834115	0.578593
MESP1/2	4889	4316	5806	6301	0.893077	0.761826	1.12331	1.25928
MGA	2742	3495	2799	3233	0.863441	1.19501	0.886695	1.07337
MITF,TFE3/B/C	2312	1857	3560	3840	0.749271	0.57362	1.3335	1.49049
MIXL1	1837	1646	1422	979	1.36175	1.16517	0.956074	0.598777
MLX	1687	1274	2337	2339	0.850588	0.60066	1.32283	1.32446
MLXIP	2300	1858	3324	3573	0.788121	0.606067	1.28987	1.43264
MLXIPL	4386	4173	6907	7170	0.720986	0.678059	1.31738	1.39079
MNT	2093	1673	3048	3209	0.791803	0.601078	1.31097	1.41283
MNX1	2562	2104	1559	981	1.65504	1.23716	0.828227	0.472771
MSC,TCF21	7295	5890	6507	5765	1.20499	0.903051	1.03013	0.878275
MSX1/2	3556	2639	1682	1280	1.90466	1.21464	0.67505	0.487495
MTF1	4558	4125	6642	6756	0.780346	0.689185	1.29063	1.32254
MXI1	2555	2258	4123	4443	0.708149	0.609118	1.33632	1.49161
MYB/BL1	705	610	1094	1072	0.761888	0.637409	1.37495	1.33499
MYBL2	685	588	937	950	0.830303	0.685848	1.26451	1.28959
MYC	3548	3186	5646	6028	0.716285	0.627907	1.32722	1.46074
MYCL,MYCN	2439	1997	3685	3930	0.761236	0.595882	1.32142	1.45179
MYF5/6,MYOD1,MYOG	12314	8814	13683	11827	1.07627	0.69908	1.24561	1.01925
MYPOP	1350	1149	1843	2095	0.796147	0.651853	1.20353	1.44749
MYRF	2363	2253	3494	3417	0.77357	0.728812	1.30487	1.264
MZF1	8127	7655	13308	13977	0.697796	0.648509	1.34158	1.44142
NAIF1	825	815	882	1042	0.903614	0.889414	0.986577	1.23949
NANOG	1473	1234	1273	1097	1.22614	0.96331	1.00394	0.826884
NEUROD1/4/6	3226	5057	1708	1641	1.15132	2.30738	0.516324	0.492743
NEUROD2,NEUROG1/2/3	2733	4338	1238	1236	1.20361	2.49933	0.447093	0.446263
NFAT5	5425	5803	3685	3518	1.25135	1.3786	0.749695	0.707705
NFATC1/2/3/4	6065	6302	3855	3667	1.31619	1.39148	0.72128	0.678153
NFE2/2L2	7047	7495	5650	6714	1.06456	1.15836	0.797422	0.997524
NFE2L1	2942	3169	2694	2791	1.01988	1.12816	0.907886	0.950937
NFE2L3	2386	2631	1782	2176	1.08636	1.24417	0.743223	0.960141
NFIA/B/C/X	4169	4098	6272	5465	0.789833	0.772916	1.37023	1.12766
NFIL3	2835	2973	1196	1254	1.56832	1.68761	0.508071	0.537122
NFKB1	4101	4427	6181	7247	0.689051	0.757659	1.17547	1.47807
NFKB2	2231	2130	4146	4858	0.601132	0.568758	1.34917	1.71318
NFYA	5513	4770	6437	6624	0.927542	0.770432	1.14219	1.18852
NFYB	6004	5306	7285	7361	0.902767	0.770847	1.17053	1.18758
NFYC	6242	5638	8059	8057	0.860807	0.756508	1.21267	1.21225
NKX1-1/2	2988	2576	1794	1244	1.59672	1.28244	0.790541	0.507203
NKX2-1/2/4/6/8	2950	3272	2882	3159	0.950285	1.09176	0.92165	1.04097
NKX2-3	2826	2972	2486	2671	1.04293	1.11687	0.880623	0.967286
NKX2-5	2836	3039	2711	2875	0.986435	1.08252	0.929486	1.00454
NKX3-1/2	2676	2773	2113	2282	1.11998	1.1765	0.819946	0.905316
NKX6-1/2/3	2665	2246	1568	1097	1.62798	1.26417	0.782956	0.507949
NOBOX	1955	1598	1532	1146	1.37161	1.03475	0.97808	0.676106
NOTO	919	781	732	438	1.41312	1.12159	1.02713	0.540296
NPAS1/3	3630	3116	5773	5892	0.736757	0.61118	1.37039	1.41193
NPAS2	1937	1584	2761	2962	0.795265	0.620366	1.27765	1.41452
NPAS4	792	798	939	1076	0.84465	0.852868	1.05664	1.27639
NR0B1	10237	10136	17424	18051	0.673324	0.665208	1.3604	1.43273
NR1D1	2838	2316	2537	2606	1.14144	0.870568	0.980799	1.01651
NR1D2	3603	3043	2361	2705	1.33296	1.05306	0.757459	0.900966
NR1H2	2277	1941	2960	3317	0.831224	0.680734	1.1785	1.38632
NR1H3	1642	1180	2431	2705	0.779924	0.522278	1.31952	1.54483
NR1H4	2384	1980	4198	4404	0.675865	0.540688	1.43636	1.5431
NR1I2	2270	2247	2056	2693	0.973413	0.960393	0.855479	1.22912
NR1I3	3835	3790	4481	5202	0.85393	0.841101	1.04802	1.28911
NR2C1	5287	4742	8033	9519	0.711447	0.622882	1.23281	1.58105
NR2C2	2645	2140	4329	5158	0.682463	0.529179	1.30615	1.69783
NR2E1	3334	3079	2467	2904	1.18367	1.06111	0.794354	0.981081
NR2E3	5033	5172	4091	4326	1.11112	1.15361	0.844608	0.907806
NR2F1/2/6	2458	1903	4083	4758	0.686337	0.505266	1.34324	1.69043
NR4A1/2/3	3216	2609	4614	5194	0.776999	0.600967	1.25619	1.49267
NR5A1/2	2674	1929	4054	4723	0.749299	0.505371	1.3041	1.63671
NR6A1	2945	2754	3052	3775	0.922138	0.845477	0.966434	1.29414
NRF1	13081	10355	22129	21749	0.7236	0.545392	1.46923	1.43195
ONECUT1/2/3	2837	2048	1415	970	1.91992	1.17656	0.725021	0.461905
OSR1/2	2837	2991	3030	3180	0.925008	0.99182	1.0091	1.07699
OVOL1	2861	3130	2254	2188	1.13352	1.28577	0.826751	0.796119
PATZ1	16136	13785	30657	30786	0.643484	0.53307	1.515	1.52461
PAX1/2/5/8/9	5419	4934	8484	8918	0.727838	0.648613	1.32074	1.42029
PAX3/7	1016	847	568	372	1.70565	1.29908	0.762416	0.45907
PAX4	6249	6801	5604	5451	1.0499	1.17909	0.908708	0.876648
PAX6	2284	2309	1778	1840	1.15607	1.17367	0.829162	0.866426
PBX1/2/3/4	3152	2480	1855	1606	1.59165	1.12506	0.768859	0.643515
PITX1/2/3	1805	1886	1681	1595	1.04901	1.11356	0.95403	0.89073
PKNOX1	2997	2997	2911	3019	1.00717	1.00717	0.968934	1.01707
PLAG1	17603	15561	33949	35060	0.624441	0.53899	1.49283	1.56721
PLAGL1	6978	6203	14630	14472	0.592947	0.515771	1.58717	1.56111
POU1F1	4736	4066	2356	1455	1.80373	1.42717	0.68909	0.391199
POU2F1,POU3F1/F2/F3/F4	7777	7128	3153	2268	1.85919	1.62025	0.550806	0.376786
POU2F2/3	6939	6449	2991	2170	1.79302	1.59893	0.576745	0.39746
POU4F1/2/3	5587	4668	2678	1728	1.84715	1.40138	0.67045	0.400835
POU5F1	7525	7193	4186	3282	1.5398	1.43927	0.697667	0.520842
POU5F1B	6518	6232	3801	3017	1.49839	1.40192	0.723219	0.546855
POU6F1	3157	2694	2278	1865	1.38526	1.10712	0.885692	0.688277
POU6F2	2759	2259	2002	1570	1.41948	1.07045	0.911658	0.67094
PPARA/D/G	3710	3155	7006	7793	0.619918	0.511373	1.43389	1.68546
PRDM1	10920	12503	9761	14118	0.900445	1.07788	0.780027	1.27634
PRDM4	3875	4160	4878	5233	0.814589	0.892321	1.10295	1.21575
PRKRIR	2267	2457	2670	2666	0.872706	0.969486	1.0839	1.08169
PROP1	2562	2104	1559	981	1.65504	1.23716	0.828227	0.472771
PROX1	1573	1635	1645	1798	0.929303	0.977871	0.985817	1.11148
PURA	22535	21472	40696	42772	0.644225	0.607681	1.40688	1.51489
RARA/B/G	2532	2130	3732	4270	0.749704	0.606607	1.25347	1.52609
RAX2	2562	2104	1559	981	1.65504	1.23716	0.828227	0.472771
RBPJ	4300	4937	5007	5322	0.845015	1.01244	1.03173	1.12089
REL	3461	3574	4753	5651	0.74281	0.773314	1.12399	1.43816
RELA	4232	4609	6021	6969	0.721405	0.802868	1.1425	1.40674
RELB	4605	4724	6545	7326	0.742942	0.767049	1.17893	1.38453
REST	6757	6428	11137	10942	0.711089	0.668747	1.3848	1.34964
RFX-family	3116	4032	2816	2429	1.00765	1.44672	0.882113	0.731333
RHOXF1	1949	1896	2138	2010	0.967406	0.932918	1.09547	1.00786
RORA/B/C	2837	2269	2466	2659	1.15107	0.854936	0.952737	1.05349
RREB1	9895	10901	15749	16195	0.692846	0.781639	1.27726	1.32946
RUNX1/2/3	2842	3030	2845	4117	0.853283	0.927173	0.85444	1.41689
RXRA/B/G	2338	1896	3640	4247	0.716958	0.556284	1.28758	1.61811
SCRT1/2	2725	2887	3099	3441	0.86719	0.934808	1.02695	1.18505
SCXA/B	5774	6086	5512	4932	1.04791	1.12579	0.984755	0.851715
SHOX/X2,UNCX	1569	1414	1268	908	1.31114	1.13271	0.977641	0.64079
SIM1/2	1282	1136	1645	1748	0.849194	0.728984	1.18459	1.29067
SIX1/2/4	1279	1250	1021	1099	1.13858	1.10327	0.844267	0.928732
SIX3/6	2247	2210	1148	1335	1.43639	1.40169	0.594613	0.714541
SIX5	2763	2704	1777	2219	1.23716	1.20018	0.693599	0.918967
SMAD1/5	14702	11340	26341	27214	0.679652	0.49841	1.48383	1.55856
SMAD2/3/9	5737	6254	8208	8074	0.763711	0.852082	1.22721	1.19917
SMAD4	4770	5377	6225	6111	0.807881	0.943002	1.14867	1.11978
SMARCC1/2	9144	10799	5150	7188	1.18563	1.5081	0.569459	0.859363
SNAI1/3	4699	4682	4989	5147	0.951343	0.946815	1.03022	1.07453
SNAI2	4724	4309	5484	6084	0.892612	0.793457	1.08831	1.25728
SOHLH2,CCDC169-SOHLH2	3086	2579	4879	4765	0.757425	0.607777	1.40336	1.35575
SOX12	3206	3714	5177	2949	0.812331	0.983233	1.57372	0.731338
SOX1/2/14/21	3133	2859	1887	1550	1.49285	1.30548	0.750597	0.590176
SOX15	3301	2923	1839	1504	1.58043	1.31984	0.713898	0.559593
SOX17	2924	3375	3857	2548	0.896933	1.08533	1.3079	0.752659
SOX18	3509	3094	1920	1507	1.61432	1.33824	0.710234	0.530447
SOX30	2962	3222	3599	2267	0.977773	1.09493	1.2776	0.695186
SOX4/11	5024	5220	3446	2670	1.32957	1.40575	0.800527	0.585099
SOX5/6/13	2648	2713	2876	1627	1.10089	1.13816	1.23469	0.59257
SOX7	4517	4652	3242	2324	1.32619	1.38411	0.846254	0.56176
SOX/8/9/10	4790	5067	3514	2772	1.26574	1.37243	0.834745	0.621943
SP-family	45150	39344	81503	85059	0.657824	0.557512	1.44208	1.53724
SPDEF	2508	2266	3312	3922	0.792	0.697803	1.14259	1.45511
SPI1,SPIC,CTD-2545M3.6	13352	15491	14640	36483	0.601315	0.720791	0.67232	2.51705
SPZ1	3326	3088	5254	5478	0.721997	0.658984	1.32543	1.40847
SREBF1/2	6153	6269	9200	9986	0.725162	0.742216	1.2317	1.38553
SRF	4138	4331	2887	3663	1.14089	1.21566	0.713897	0.967682
SRY	4575	4323	4594	3083	1.14375	1.05852	1.15032	0.685517
STAT1	5270	5927	5841	6493	0.86578	1.01005	0.99056	1.14327
STAT2	11301	12526	9404	18102	0.846897	0.96833	0.672852	1.6342
STAT3	6444	7121	6437	6981	0.941234	1.07557	0.939891	1.04705
STAT4	5928	6576	4741	4897	1.09683	1.26738	0.817367	0.851899
STAT5A/B	3366	3966	2717	2731	1.07266	1.3499	0.809997	0.815305
STAT6	5402	6037	3985	4546	1.11244	1.29986	0.747889	0.884206
TAL2	6295	7608	5296	4876	1.06215	1.38604	0.846051	0.761915
TBP,TBPL2	6290	4928	1305	1081	2.57998	1.70401	0.318319	0.258964
TBX1/10/20	2818	3864	2632	3105	0.880533	1.355	0.806785	1.00011
TBX15/18	2610	3036	2116	2316	1.04847	1.29338	0.797287	0.89513
TBX22	2818	3864	2632	3105	0.880533	1.355	0.806785	1.00011
TBX2/3/4/5	1819	2119	1874	2092	0.896795	1.09888	0.932338	1.07983
TCF15	5886	6850	4263	3762	1.18709	1.47725	0.775185	0.663921
TCF23/24	5241	4403	4361	3884	1.24312	0.97946	0.967105	0.831989
TCF3/4/12	5388	4734	6309	6877	0.902009	0.764617	1.11342	1.25561
TCF7L1	4467	4629	5170	4710	0.923634	0.967938	1.12342	0.990467
TCFL5	4945	3772	7867	7484	0.775767	0.557548	1.45676	1.35384
TEAD1	4649	5199	3307	3020	1.21005	1.42101	0.770982	0.688712
TEAD3	3840	4163	3003	2670	1.17121	1.31284	0.844093	0.727785
TEAD4	6172	6475	3620	3434	1.36862	1.4687	0.675331	0.633307
TERF2	2056	2061	2240	2406	0.919636	0.92256	1.0302	1.13544
TET1	2583	2079	4069	4077	0.757848	0.581322	1.39684	1.40087
TFAP2A/B/C/D/E	6441	5571	12798	13631	0.603844	0.508458	1.49725	1.64825
TFAP4	6224	4701	5414	4857	1.24713	0.854986	1.02915	0.891793
TFCP2	1751	1747	1886	2037	0.926455	0.923687	1.02222	1.13503
TFCP2L1	7796	7424	12897	13179	0.698149	0.657534	1.36241	1.40616
TFDP1/2/3	4094	3547	6597	6661	0.730854	0.613243	1.38379	1.4035
TGIF1	4860	4728	5248	5330	0.952568	0.918772	1.05537	1.07778
TGIF2/2LX/2LY	2870	2874	2881	2908	0.993882	0.995727	0.99896	1.01148
THAP1	4303	4336	5920	5655	0.811325	0.819247	1.24248	1.16526
THRA/B	4006	3440	6141	6697	0.738297	0.612681	1.30262	1.47869
TLX1/2/3	1532	1268	1263	942	1.32335	1.01793	1.01256	0.695545
TOPORS	4975	5469	5583	6184	0.86592	0.97999	1.00728	1.15755
TP53	3559	3757	5098	5405	0.748738	0.801522	1.20226	1.30619
TP63/73	4768	4811	7423	7653	0.719264	0.727323	1.29231	1.35037
T,TBX19	2371	2651	1885	2061	1.07822	1.25898	0.798391	0.895179
TWIST1	3229	3929	2830	2823	1.01096	1.32707	0.850616	0.847918
TWIST2	3229	3929	2830	2823	1.01096	1.32707	0.850616	0.847918
UBP1	7796	7424	12897	13179	0.698149	0.657534	1.36241	1.40616
USF1/2	3604	2947	5742	6375	0.717738	0.562369	1.33266	1.55576
VAX1/2	1952	1534	1719	1405	1.25719	0.906619	1.05439	0.809798
VDR	2361	2058	3181	3615	0.799977	0.674238	1.18783	1.42697
VENTX	1274	1021	1020	856	1.3193	0.972381	0.97112	0.774661
VSX2	1978	1767	1519	1165	1.33318	1.13707	0.928106	0.663944
VTN	1987	1615	1286	805	1.60847	1.18808	0.875425	0.494067
WT1	32746	28629	59370	61233	0.65829	0.560075	1.45268	1.52138
XBP1	1316	1199	1478	1567	0.930254	0.824811	1.08623	1.17731
YBX1/2/3	4802	4276	6567	6770	0.817919	0.707205	1.24312	1.29818
YY1/2,ZFP42	5260	4901	7926	7398	0.780222	0.714293	1.35418	1.22707
ZBED1	471	476	554	542	0.898855	0.911295	1.11619	1.08328
ZBTB1	3219	2715	5637	5623	0.69102	0.562539	1.46327	1.45787
ZBTB12	2802	3221	2597	2613	0.997035	1.20607	0.902154	0.909397
ZBTB14	9410	7273	15762	15839	0.726192	0.532028	1.45397	1.46454
ZBTB18/42	7583	5601	5710	5099	1.38629	0.913604	0.936936	0.809622
ZBTB3	8167	8175	9682	10828	0.85414	0.855215	1.06905	1.24823
ZBTB33	4095	4485	5569	5859	0.77201	0.866778	1.15707	1.24228
ZBTB4	5037	4865	8142	8390	0.70622	0.676666	1.33534	1.39492
ZBTB47,ZNF652	2393	2253	2132	2005	1.12347	1.03507	0.96166	0.88743
ZBTB49	3218	3064	4675	4974	0.75938	0.714386	1.246	1.36187
ZBTB6	5197	5147	7709	7522	0.76509	0.755874	1.29447	1.24999
ZBTB7A/C	4013	3897	7076	7467	0.652874	0.630039	1.3805	1.4948
ZBTB7B	5938	4989	12443	12056	0.60411	0.491737	1.6242	1.54763
ZEB1	3991	3698	4952	5684	0.835287	0.75846	1.1109	1.34894
ZFHX2	899	761	714	428	1.41724	1.11857	1.02586	0.540859
ZFHX3	4215	3326	2137	1483	1.82047	1.27352	0.710439	0.459702
ZFX,ZFY	13151	11078	26538	26812	0.612358	0.499752	1.5598	1.58442
ZIC1/2/3/4/5	9082	8044	16989	17415	0.641868	0.554937	1.47555	1.53144
ZKSCAN3,ZKSCAN4	2451	2400	3476	3637	0.772942	0.752823	1.22856	1.31032
ZNF143,ZNF76	8987	9263	13324	13665	0.743711	0.772432	1.25245	1.29838
ZNF148,ZNF281	30808	27952	55684	57691	0.653973	0.581594	1.43453	1.51229
ZNF187	1900	1825	1139	1208	1.36625	1.28915	0.692682	0.745066
ZNF202	5711	5107	11279	10970	0.626298	0.547961	1.55301	1.48934
ZNF219	16006	15138	29160	30243	0.644182	0.602236	1.42506	1.50453
ZNF232	3275	3244	1799	1789	1.43809	1.41804	0.649615	0.645227
ZNF263	31414	30907	52291	56515	0.67454	0.661254	1.32008	1.4793
ZNF274	6587	7225	5773	6126	1.03331	1.17251	0.868643	0.938371
ZNF282	3990	4452	4815	5390	0.816675	0.940895	1.04432	1.21973
ZNF32	7510	5175	1108	910	3.13221	1.62941	0.244502	0.197926
ZNF333	1994	1862	1054	914	1.56188	1.40989	0.662893	0.558452
ZNF35	5923	5130	5059	3900	1.2612	1.03414	1.01498	0.726167
ZNF350	8323	7766	14370	14856	0.674984	0.620469	1.39312	1.46321
ZNF354C	12538	14287	15975	17540	0.786871	0.930689	1.08024	1.22944
ZNF384	5171	5663	4404	4406	1.07186	1.21515	0.866929	0.867437
ZNF410	3850	4200	3810	3072	1.04223	1.17406	1.02769	0.777066
ZNF423	3125	3035	4670	4662	0.758066	0.730914	1.29459	1.29141
ZNF524	3574	3403	6095	6447	0.672437	0.63347	1.36211	1.47957
ZNF589	3174	2920	5079	5268	0.717721	0.647881	1.34105	1.41448
ZNF683	8576	9931	7787	11497	0.880644	1.06938	0.778596	1.31174
ZNF691	4029	4108	5171	5177	0.836123	0.857202	1.16516	1.16704
ZNF713	4554	5024	3827	3997	1.06336	1.21764	0.845746	0.894517
ZNF740	8189	8143	15672	15428	0.626022	0.621777	1.48035	1.44619
ZNF75A/D	6692	8037	7273	7420	0.883238	1.12747	0.985101	1.01173
ZNF784	2072	2479	2318	2729	0.825937	1.04467	0.95522	1.19188
ZSCAN10	5077	5500	6103	7736	0.78758	0.872277	0.999782	1.39137
ZSCAN16	3451	3576	3140	3021	1.06326	1.1161	0.9375	0.891413
ZSCAN4	6839	7489	6307	6090	1.03173	1.16797	0.926682	0.885389
